# Country specific mutational profile of SARS-CoV-2 in pre- and post-international travel ban: Effect on vaccine efficacy

**DOI:** 10.1101/2021.02.08.21251359

**Authors:** Sayantan Laha, Raghunath Chatterjee

## Abstract

In order to curb the rapid transmission of SARS-CoV-2, nation-wide lockdowns were implemented as a preliminary measure. Since most countries enforced travel-bans during end of March 2020, the country-specific patterns should be discernible in the subsequent months. We identified frequently mutated non-synonymous mutations in ∼2,15,000 SARS-CoV-2 sequences during pre- and post-travel-ban periods in 35 countries. We further investigated the mutational profile on a bi-monthly basis and traced the progress over the time. Several new mutations have emerged post-travel-ban and on the rise in specific countries, chief among them being A222V and S477N in Spike, and A220V in Nucleocapsid protein. Consequently, we examined the Spike protein epitopes to inspect whether any of these country-specific mutations overlapped with these epitopes. Several mutations were found to be contained within one or more epitopes, including the highly mutated residues of Spike protein, advocating the requirement of active monitoring of vaccine efficacies in respective countries.
