## Supplementary Table 2 for "Country specific mutational profile of SARS-CoV-2 in pre- and post-international travel ban: Effect on vaccine efficacy"

### Sheet: Before_May
Supplementary Table 2: The frequencies per 100 amino acids for all viral proteins, for all frequently mutated amino acid substitutions, calculated individually for each country
	No of substitutions per 100 amino acids, taking frequently mutated residues till April (Group B)
Country	ORF3a (275)	ORF6 (61)	ORF7a (121)	ORF7b (43)	ORF8 (121)	E (75)	M (222)	N (419)	S (1273)	NSP1 (180)	NSP2 (638)	NSP3 (1945)	NSP4 (500)	NSP5 (306)	NSP6 (290)	NSP7 (83)	NSP8 (198)	NSP9 (113)	NSP10 (139)	NSP11 (13)	NSP12 (932)	NSP13 (601)	NSP14 (527)	NSP15 (346)	NSP16 (298)
Australia	1.45455	0	0	0	2.47934	0	0.45045	0.954654	0.0785546	0.555556	0.626959	0.154242	0.2	0.326797	0.344828	0	0	0	0	0	0.214592	0.332779	0.189753	0	0
Bangladesh	1.45455	0	0	0	0.826446	0	0.45045	1.19332	1.09976	0	0.626959	0.308483	0.4	0.326797	0.344828	0	0.505051	0	0	0	0.429185	0.166389	0.56926	0.867052	1.00671
Belgium	1.45455	0	0	0	0	0	0.900901	0.477327	0.157109	0	0.31348	0.154242	0	0.326797	0.344828	0	0	0	0	0	0.214592	0.166389	0	0	0
Brazil	0.727273	1.63934	0	0	0	0	0	0.71599	0.235664	0	0.15674	0	0	0	0.344828	1.20482	0	0	0	0	0.107296	0	0	0	0
Canada	1.45455	0	0	0	1.65289	0	0	0.954654	0.235664	0	0.31348	0.0514139	0.2	0	0.344828	0	0.505051	0	0	0	0.107296	0.332779	0	0	0
China	0.363636	0	0	0	0.826446	0	0	0.477327	0.235664	0	0.15674	0	0.2	0	0.344828	0	0	0	0	0	0.107296	0	0	0	0
Czech Republic	0.727273	0	0	0	0	0	0.45045	0.71599	0.0785546	0	0.31348	0.257069	0	0	0.689655	0	0	0	0	0	0.107296	0	0	0	0
Democratic Republic of the Congo	0.363636	0	0	0	1.65289	0	0.45045	0.954654	0.157109	0	0	0.359897	0.4	0.326797	0.689655	0	0.505051	0	0	0	0.429185	0.499168	0.189753	0.289017	0
Denmark	0.363636	0	0	0	0	0	0	0.477327	0.0785546	0	0.470219	0.102828	0	0	0	0	0	0	0	0	0.214592	0	0	0	0
France	0.727273	0	0	0	0	0	0	0.477327	0.0785546	0	0.15674	0.0514139	0	0	0.344828	0	0	0	0	0	0.107296	0	0	0	0
Germany	1.45455	0	0	0	0	0	0.900901	0.477327	0.157109	0	0.626959	0.102828	0	0	0.344828	0	0	0	0	0	0.321888	0	0	0.289017	0
India	0.363636	0	0	0	0.826446	0	0	1.19332	0.157109	0	0.626959	0.205656	0.2	0	0.344828	0	0	0	0	0	0.214592	0	0	0	0
Ireland	0.727273	0	0	0	0	0	0	1.19332	0.0785546	0	0.470219	0	0	0	0.689655	0	0	0	0	0	0.321888	0	0	0	0.33557
Italy	0	0	0	0	0	0	0.45045	0.477327	0.0785546	0	0	0.0514139	0	0.326797	0	0	0	0	0	0	0	0	0	0	0
Japan	0.363636	0	0	0	1.65289	1.33333	0.45045	0.954654	0.0785546	0	0.15674	0.102828	0	0	0.344828	0	0	0	0	0	0.107296	0.166389	0.189753	0	0
Kenya	0.727273	0	0	0	1.65289	0	0.900901	0.954654	0.157109	0	0.626959	0.257069	0.2	0	0.689655	0	0.505051	0	0	0	0.321888	0.665557	0.56926	0	0
Latvia	1.09091	0	0.826446	4.65116	0.826446	0	0.900901	2.38663	0.549882	0.555556	0.940439	0.565553	0.4	0.326797	0.344828	0	0	0.884956	0.719424	0	0.429185	0.499168	0.759013	0.289017	0.33557
Mexico	0.363636	0	0	0	0.826446	0	0.45045	0.71599	0.157109	0	0.15674	0	0	0	0	0	0	0	0	0	0.214592	0.499168	0	0	0
Netherlands	1.09091	0	0	0	0	0	0.900901	0.477327	0.0785546	0	0.15674	0	0	0	1.37931	0	0	0	0	0	0.107296	0.166389	0	0.289017	0.33557
New Zealand	0.727273	0	0	0	1.65289	0	0	1.43198	0.157109	0	0.626959	0.205656	0.2	0	0.344828	0	0	0	0	0	0.214592	0.499168	0	0	0
Norway	1.09091	0	0	0	0	0	0.45045	0.477327	0.471328	0	0.31348	0.411311	0	0	0.689655	0	0	0	1.43885	0	0.321888	0.332779	0	0.289017	0
Peru	1.09091	0	0	0	0.826446	0	0.45045	0.71599	0.157109	0	0	0.257069	0.2	0.980392	0.344828	0	0	0	0	0	0.321888	0	0.189753	0	0
Poland	0.727273	0	0.826446	0	0	0	0	1.19332	0.235664	0	0.470219	0.462725	0.2	0.326797	0.344828	0	0.505051	0	0	0	0.214592	0.166389	0	0	0.671141
Portugal	0.727273	0	0	0	0.826446	0	0.45045	0.477327	0.157109	0	0.470219	0.102828	0	0	0.344828	0	0	0	0	0	0.107296	0	0	0	0
Russia	0.363636	0	0.826446	0	0	0	0.45045	0.71599	0.0785546	0	0.31348	0.102828	0	0.326797	0.344828	0	0	0	0	0	0	0	0	0	0
Saudi Arabia	0.363636	0	0	0	1.65289	0	0	0.954654	0.0785546	0	0	0	0.2	0	0	0	0	0	0	0	0.214592	0	0	0	0
Singapore	0.727273	0	0	0	0.826446	0	0	0.71599	0.0785546	0	0.15674	0.154242	0	0	0.344828	0	0	0	0	0	0.214592	0	0	0	0
South Africa	0.363636	0	0	0	0	0	0	0.954654	0.0785546	0	0.15674	0.154242	0	0.326797	0.344828	0	0	0	0	0	0.214592	0.166389	0	0	0.33557
South Korea	1.09091	0	0.826446	0	1.65289	0	0	0.71599	0.157109	0.555556	0.626959	0.154242	0	0	0.344828	0	0	0	0	0	0.321888	0.332779	0	0	0
Spain	1.45455	0	0	0	0.826446	0	0	0.71599	0.0785546	0	0.15674	0.0514139	0.2	0	0.344828	0	0	0	0	0	0.107296	0	0	0	0
Sweden	0.363636	0	0	0	0.826446	1.33333	0.900901	0.71599	0.235664	0	0.31348	0.102828	0	0	0	0	0	0	0	0	0.321888	0	0	0	0
Switzerland	0.727273	0	0	0	0	0	0.45045	0.71599	0.0785546	0	0.15674	0	0	0	0.344828	0	0	0	0	0	0.107296	0	0.189753	0	0
United Arab Emirates	0.363636	0	0	0	1.65289	0	0	1.90931	0.235664	0	0.470219	0.154242	0.2	0	1.37931	0	0	0	0	0	0.107296	0.166389	0.189753	0	0
United Kingdom	1.09091	0	0	0	0	0	0	1.43198	0.0785546	0	0.626959	0.0514139	0	0.326797	0.344828	0	0	0	0	0	0.214592	0.166389	0	0	0
USA	0.363636	0	0	0	2.47934	0	0	0.477327	0.0785546	0.555556	0.31348	0.0514139	0	0.326797	0.344828	1.20482	0	0	0	0	0.107296	0.332779	0.379507	0	0

### Sheet: After_May
	No of substitutions per 100 amino acids, taking frequently mutated residues May onwards (Group A)
Country	ORF3a (275)	ORF6 (61)	ORF7a (121)	ORF7b (43)	ORF8 (121)	E (75)	M (222)	N (419)	S (1273)	NSP1 (180)	NSP2 (638)	NSP3 (1945)	NSP4 (500)	NSP5 (306)	NSP6 (290)	NSP7 (83)	NSP8 (198)	NSP9 (113)	NSP10 (139)	NSP11 (13)	NSP12 (932)	NSP13 (601)	NSP14 (527)	NSP15 (346)	NSP16 (298)
Australia	0.727273	0	0	0	0	0	0	0.71599	0.235664	0	0.15674	0.0514139	0	0	0	0	0	0	0	0	0.107296	0	0.189753	0	0
Bangladesh	0.727273	0	0	0	0	0	0	0.71599	0.157109	0	0.470219	0.0514139	0	0.326797	0.344828	0	0	0	0	0	0	0	0	0.289017	0
Belgium	2.54545	0	0	0	1.65289	0	0	1.90931	0.392773	0.555556	0.15674	0.257069	0.4	0.653595	0.344828	1.20482	0	0	0	0	0.321888	0.499168	0.189753	0.578035	0.33557
Brazil	0.727273	1.63934	0	0	0	0	0	1.67064	0.157109	0	0.15674	0.257069	0	0	0.344828	1.20482	0	0	0	0	0	0	0.379507	0	0
Canada	1.09091	1.63934	0	0	1.65289	0	0.45045	1.43198	0.314218	0	0.470219	0.154242	0	0.653595	0.689655	1.20482	0.505051	0	0	0	0.107296	0.499168	0.189753	0	0.33557
China	0.727273	1.63934	0	0	0	0	0	1.43198	0.392773	0	0.470219	0.359897	0	0	0.344828	0	0	0	0	0	0.214592	0	0	0.867052	0.33557
Czech Republic	1.81818	0	0.826446	2.32558	0.826446	0	0	1.43198	0.706991	0.555556	0.626959	0.616967	0.8	0.653595	0.689655	0	1.0101	0.884956	0	0	0.214592	0.998336	0.56926	0.578035	0
Democratic Republic of the Congo	0.363636	0	0	0	0	0	0	2.38663	0.0785546	0	0.31348	0.205656	0.2	0.326797	0.344828	0	0.505051	0.884956	0	0	0.107296	0.332779	0.759013	0.578035	0
Denmark	2.18182	0	0	2.32558	0	0	0	2.6253	0.628437	0	0.31348	0.359897	0.4	0.326797	0	0	0.505051	0.884956	0	0	0.751073	0.998336	0	0	0
France	0.727273	0	0.826446	0	1.65289	0	0.45045	2.86396	0.628437	0.555556	0.626959	0.462725	0.4	0.653595	1.03448	1.20482	0	0	0	0	0.429185	0.665557	0.189753	0	0.33557
Germany	2.54545	0	0	0	0.826446	0	0	1.43198	0.706991	0	0.626959	0.462725	0.4	0	0	1.20482	0	0.884956	0	0	0.429185	0.332779	0.189753	0.289017	0.671141
India	0.727273	0	0	0	0.826446	0	0	1.43198	0.157109	0	0.31348	0.154242	0.4	0.326797	0.344828	0	0	0	0	0	0.214592	0	0.379507	0	0.33557
Ireland	1.45455	0	0.826446	0	0	0	0.45045	2.38663	0.549882	0	0.626959	0.308483	0.2	0.980392	0.344828	1.20482	0	0	0	0	0.214592	0.166389	0.189753	0.578035	0
Italy	1.45455	0	0	0	0.826446	0	0	2.38663	0.628437	0.555556	0.15674	0.616967	0.2	0.326797	0.344828	0	0.505051	0	0	0	0.643777	0.665557	0.189753	0.289017	0.33557
Japan	0.727273	0	0	0	0	0	0	1.67064	0.392773	0	0	0.359897	0.2	0.653595	0.344828	1.20482	0	0	0	0	0.429185	0	0.189753	0	0.33557
Kenya	0.727273	0	0.826446	0	1.65289	0	0	1.43198	0.157109	0	0.470219	0.102828	0	0.326797	0.689655	0	0	0	0	0	0.107296	0.332779	0.56926	0	0
Latvia	1.45455	0	0	2.32558	0	0	0.45045	1.19332	0.392773	0	0.470219	0.308483	0.2	0.326797	0	0	0.505051	0	0.719424	0	0.429185	0	0	0.867052	0.33557
Mexico	0.363636	0	0	0	0.826446	0	0.45045	0.954654	0.314218	0	0.15674	0	0	0.326797	0	0	0	0	0	0	0.107296	0	0	0.289017	0.33557
Netherlands	3.27273	1.63934	0	0	0	0	0	2.14797	0.864101	0	0.470219	0.102828	0.4	0.326797	0.689655	0	0.505051	1.76991	0	0.0769231	0.643777	0.998336	0.379507	0	0
New Zealand	0.727273	0	0	0	0.826446	0	0	2.14797	0.706991	0	0.783699	0.205656	0.2	0.326797	0	0	0	0	0	0	0.214592	0.166389	0.189753	0.578035	0.671141
Norway	1.09091	0	0.826446	2.32558	0	0	0	2.86396	0.706991	0	0.31348	0.514139	0.4	0.980392	0.689655	1.20482	0.505051	0	0	0	0.429185	0.831947	0.379507	0.578035	0
Peru	0	0	0.826446	0	0	0	0.45045	0.477327	0.235664	0	0	0.205656	0	1.30719	0	0	0	0.884956	0	0	0.107296	0	0.189753	0	0.33557
Poland	1.45455	0	0	0	0	0	0	1.19332	0.471328	0	0.783699	0.514139	0.2	0.653595	0	0	0	0	0	0	0.321888	0	0.189753	0.289017	0
Portugal	0.727273	0	0.826446	0	0	0	0.45045	0.71599	0.628437	0	0.15674	0.257069	0	0	0.344828	1.20482	0	0	0	0	0	0	0	0	0.671141
Russia	0	0	0.826446	0	0	0	0	1.19332	0.157109	0	0	0.154242	0	0	0.344828	0	0	0	0	0	0	0.166389	0.189753	0.289017	0
Saudi Arabia	0.363636	0	0	0	0	0	0	0.954654	0.0785546	0	0.15674	0	0.6	0	0	0	0	0	0	0	0.107296	0.166389	0	0	0
Singapore	1.09091	0	0.826446	0	0	0	0	1.43198	0.392773	0	0.31348	0.257069	0.6	0.326797	0.689655	0	0	0	0	0	0.429185	0	0	0	0
South Africa	0.727273	0	0	0	0.826446	0	0.45045	0.954654	0.157109	0	0.31348	0.257069	0	0.653595	0.689655	0	1.0101	0	0	0	0	0.499168	0	0	0
South Korea	0.363636	0	1.65289	0	0	0	0	0.477327	0.0785546	0	0.31348	0.0514139	0	0	0	1.20482	0	0	0	0	0.107296	0	0.189753	0	0.671141
Spain	1.09091	0	0	0	1.65289	0	0	1.19332	0.549882	0	0	0.102828	0	0	0.689655	0	0	0	0	0	0.214592	0.166389	0	0	0
Sweden	1.45455	0	0.826446	0	0	1.33333	0	1.67064	0.471328	0	0.15674	0.154242	0.2	0.326797	0	0	0	0.884956	0	0	0.321888	0.166389	0	0.289017	0.33557
Switzerland	0.363636	0	2.47934	0	0	0	0.45045	2.6253	0.392773	0	0.470219	0.154242	0.4	0.980392	0.344828	1.20482	0	1.76991	0	0	0.321888	0.998336	0.379507	0.867052	0.33557
United Arab Emirates	3.27273	0	0	0	2.47934	0	0	2.86396	0.392773	0.555556	1.09718	0.359897	0.6	0.653595	1.37931	0	1.0101	0	0	0	0.321888	0.499168	0.189753	0.578035	0
United Kingdom	1.09091	0	0	2.32558	0	0	0	1.90931	0.471328	0	0.470219	0.257069	0.2	0.326797	1.72414	1.20482	0	0.884956	0	0	0.536481	0.665557	0.189753	0.289017	0
USA	0.727273	0	0	0	0.826446	0	0	1.90931	0.157109	1.11111	0.470219	0.0514139	0	0.653595	0.344828	1.20482	0	0	0	0	0	0.332779	0.189753	0	0.33557
