## Supplementary Table 5a for "Country specific mutational profile of SARS-CoV-2 in pre- and post-international travel ban: Effect on vaccine efficacy"

### Sheet: Sheet1
Supplementary Table 5a: The list of experimentally determined Spike protein epitopes along with their start and end positions, as predicted from 8 independent studies.
Epitope start position	Epitope end position	Sequence of peptide	length	Publication
487	498	NCYFPLQSYGFQ	12	Li et. al. (2020)
553	564	TESNKKFLPFQQ	12
559	570	FLPFQQFGRDIA	12
565	576	FGRDIADTTDAV	12
571	582	DTTDAVRDPQTL	12
577	588	RDPQTLEILDIT	12
583	594	EILDITPCSFGG	12
589	600	PCSFGGVSVITP	12
595	606	VSVITPGTNTSN	12
601	612	GTNTSNQVAVLY	12
607	618	QVAVLYQDVNCT	12
613	624	QDVNCTEVPVAI	12
619	630	EVPVAIHADQLT	12
625	636	HADQLTPTWRVY	12
631	642	PTWRVYSTGSNV	12
637	648	STGSNVFQTRAG	12
643	654	FQTRAGCLIGAE	12
649	660	CLIGAEHVNNSY	12
655	666	HVNNSYECDIPI	12
661	672	ECDIPIGAGICA	12
667	678	GAGICASYQTQT	12
673	684	SYQTQTNSPRRA	12
764	775	NRALTGIAVEQD	12
770	781	IAVEQDKNTQEV	12
776	787	KNTQEVFAQVKQ	12
782	793	FAQVKQIYKTPP	12
788	799	IYKTPPIKDFGG	12
794	805	IKDFGGFNFSQI	12
800	811	FNFSQILPDPSK	12
806	817	LPDPSKPSKRSF	12
812	823	PSKRSFIEDLLF	12
818	829	IEDLLFNKVTLA	12
884	895	SGWTFGAGAALQ	12
1148	1159	FKEELDKYFKNH	12
1256	1267	FDEDDSEPVLKG	12
1262	1273	EPVLKGVKLHYT	12
Epitope start position	Epitope end position	Sequence of peptide	length	Publication
26	30	PAYTN	5	Wang et. al. (2020)
186	190	FKNLR	5
356	360	KRISN	5
456	460	FRKSN	5
806	820	LPDPSKPSKRSFIED	15
1196	1200	SLIDL	5
816	820	SFIED	5
886	890	WTFGA	5
1046	1050	GYHLM	5
Epitope start position	Epitope end position	Sequence of peptide	length	Publication
473	487	YQAGSTPCNGVEGFN	15	Musico et. al. (2020)
79	93	FDNPVLPFNDGVYFA	15
671	685	CASYQTQTNSPRRAR	15
459	473	SNLKPFERDISTEIY	15
Epitope start position	Epitope end position	Sequence of peptide	length	Publication
553	570	TESNKKFLPFQQFGRDIA	18	Poh et. al. (2020)
809	826	PSKPSKRSFIEDLLFNKV	18
Epitope start position	Epitope end position	Sequence of peptide	length	Publication
269	277	YLQPRTFLL	9	Shomuradova et. al. (2020)
1000	1008	RLQSLQTYV	9
Epitope start position	Epitope end position	Sequence of peptide	length	Publication
655	672	HVNNSYECDIPIGAGICA	18	Farrera-Soler et. al. (2020)
787	822	QIYKTPPIKDFGGFNFSQILPDPSKPSKRSFIEDLL	36
1147	1158	SFKEELDKYFKN	12
Epitope start position	Epitope end position	Sequence of peptide	length	Publication
554	573	ESNKKFLPFQQFGRDIADTT	20	Yi et. al. (2020)
574	593	DAVRDPQTLEILDITPCSFG	20
654	673	EHVNNSYECDIPIGAGICAS	20
806	825	LPDPSKPSKRSFIEDLLFNK	20
1146	1165	DSFKEELDKYFKNHTSPDVD	20
Epitope start position	Epitope end position	Sequence of peptide	length	Publication
553	571	TESNKKFLPFQQFGRDIAD	18	Mishra et. al. (2020)
573	591	TDAVRDPCTLEILDITPCS	18
607	633	QVAVLYQDVNCTLVPVAIIADQLTPTW	26
671	687	CASYQTQTNSPRRARSV	16
684	706	ARSVASQSIAYTMSLGAENSVA	22
765	785	RALTGIAVEODKNTOEVFAOV	20
782	802	FAQVKOIYKTPPIKDFGGFNF	20
801	816	NFSQIPDFSKPSKRS	15
814	827	KRSFIEDLLFNKVT	13
1143	1165	PELDSFKEELDKYFKNHTSPDVD	22
1161	1177	SPDVDLGDISGASVV	16
