## Supplementary Table 5b for "Country specific mutational profile of SARS-CoV-2 in pre- and post-international travel ban: Effect on vaccine efficacy"

### Sheet: He. et. al.
Supplementary Table 5b: The list of bioinformatically predicted Spike protein epitopes along with their start and end positions, as predicted from 3 independent studies, given in individual sheets
Spike protein epitopes predicted by He et. al. (2020)
Epitope start position	Epitope end position	Sequence of peptide	length
875	891	SALLAGTITSGWTFGAG	17
1025	1041	AATKMSECVLGQSKRVD	17
647	663	AGCLIGAEHVNNSYECD	17
899	906	AMQMAYRF	8
749	771	CSNLLLQYGSFCTQLNRALTGIA	23
525	566	CGPKKSTNLVKNKCVNFNFNGLTGTGVLTESNKKFLPFQQFG	42
525	574	CGPKKSTNLVKNKCVNFNFNGLTGTGVLTESNKKFLPFQQFGRDIADTTD	50
291	325	CALDPLSETKCTLKSFTVEKGIYQTSNFRVQPTES	35
15	44	CVNLTTRTQLPPAYTNSFTRGVYYPDKVFR	30
379	395	CYGVSPTKLNDLCFTNV	17
1041	1057	DFCGKGYHLMSFPQSAP	17
307	323	TVEKGIYQTSNFRVQPT	17
373	389	SFSTFKCYGVSPTKLND	17
1095	1110	FVSNGTHWFVTQRNFY	16
891	907	GAALQIPFAMQMAYRFN	17
192	211	FVFKNIDGYFKIYSKHTPIN	20
757	764	GSFCTQLN	8
29	45	TNSFTRGVYYPDKVFRS	17
418	434	IADYNYKLPDDFTGCVI	17
1221	1237	IAGLIAIVMVTIMLCCM	17
410	426	IAPGQTGKIADYNYKLP	17
195	226	KNIDGYFKIYSKHTPINLVRDLPQGFSALEPL	32
175	205	FLMDLEGKQGNFKNLREFVFKNIDGYFKIYS	31
310	317	KGIYQTSN	8
310	329	KGIYQTSNFRVQPTESIVRF	20
356	372	KRISNCVADYSVLYNSA	17
356	373	KRISNCVADYSVLYNSAS	18
304	321	KSFTVEKGIYQTSNFRVQ	18
690	706	QSIIAYTMSLGAENSVA	17
733	749	KTSVDCTMYICGDSTEC	17
533	549	LVKNKCVNFNFNGLTGT	17
299	315	TKCTLKSFTVEKGIYQT	17
1244	1260	LKGCCSCGSCCKFDEDD	17
683	699	RARSVASQSIIAYTMSL	17
754	770	LQYGSFCTQLNRALTGI	17
902	918	MAYRFNGIGVTQNVLYE	17
1229	1245	MVTIMLCCMTSCCSCLK	17
162	178	SANNCTFEYVSQPFLMD	17
641	657	NVFQTRAGCLIGAEHVN	17
1079	1111	PAICHDGKAHFPREGVFVSNGTHWFVTQRNFYE	33
897	913	PFAMQMAYRFNGIGVTQ	17
728	746	PVSMTKTSVDCTMYICGDS	19
1213	1229	PWYIWLGFIAGLIAIVM	17
1019	1035	RASANLAATKMSECVLG	17
1073	1089	KNFTTAPAICHDGKAHF	17
1123	1139	SGNCDVVIGIVNNTVYD	17
691	699	SIIAYTMSL	9
530	544	STNLVKNKCVNFNFN	15
371	387	SASFSTFKCYGVSPTKL	17
883	899	TSGWTFGAGAALQIPFA	17
747	763	TECSNLLLQYGSFCTQL	17
1129	1145	VIGIVNNTVYDPLQPEL	17
36	53	VYYPDKVFRSSVLHSTQD	18
741	757	YICGDSTECSNLLLQYG	17
365	381	YSVLYNSASFSTFKCYG	17
166	178	CTFEYVSQPFLMD	13
891	906	GAALQIPFAMQMAYRF	16
690	707	QSIIAYTMSLGAENSVAY	18
902	917	MAYRFNGIGVTQNVLY	16
162	179	SANNCTFEYVSQPFLMDL	18
1101	1115	HWFVTQRNFYEPQII	15
647	664	AGCLIGAEHVNNSYECDI	18
194	210	FKNIDGYFKIYSKHTPI	17
1099	1113	GTHWFVTQRNFYEPQ	15
722	739	VTTEILPVSMTKTSVDCT	18
729	745	VSMTKTSVDCTMYICGD	17

### Sheet: Cun et. al.
Spike protein epitopes predicted by Cun et. al. (2020)
Epitope start position	Epitope end position	Sequence of peptide	length
28	38	YTNSFTRGVYY	11
55	64	FLPFFSNVTW	10
77	86	KRFDNPVLPF	10
84	92	LPFNDGVYF	9
97	106	KSNIIRGWIF	10
133	144	FQFCNDPFLGVY	12
151	160	SWMESEFRVY	10
151	159	NATRFASVY	9
158	170	RVYSSANNCTFEY	13
168	176	FEYVSQPFL	9
192	200	FVFKNIDGY	9
248	256	TLLALHRSY	9
258	266	WTAGAAAYY	9
264	279	AYYVGYLQPRTFLLKY	16
312	321	KSFTVEKGIY	10
337	346	FPNITNLCPF	10
357	369	RISNCVADYSVLY	13
365	380	YSVLYNSASFSTFKCY	16
396	404	NDLCFTNVY	9
402	411	NVYADSFVIR	10
452	461	KVGGNYNYLY	10
488	497	CYFPLQSYGF	10
634	643	RVYSTGSNVF	10
636	644	QLTPTWRVY	9
686	695	SVASQSIIAY	10
694	707	AYTMSLGAENSVAY	14
814	823	KRSFIEDLLF	10
864	873	LLTDEMIAQY	10
894	906	LQIPFAMQMAYRF	13
894	902	WTFGAGAAL	9
1057	1070	LMSFPQSAPHGVVF	14
1101	1110	HWFVTQRNFY	10
1211	1220	KWPWYIWLGF	10
1214	1223	YEQYIKWPWY	10

### Sheet: Yarmarkovich.et.al.
Spike protein epitopes predicted by Yarmarkovich et. al. (2020)
Epitope start position	Epitope end position	Sequence of peptide	length
882	914	ITSGWTFGAGAALQIPFAMQMAYRFNGIGVTQN	33
1205	1237	KYEQYIKWPWYIWLGFIAGLIAIVMVTIMLCCM	33
252	284	GDSSSGWTAGAAAYYVGYLQPRTFLLKYNENGT	33
339	371	GEVFNATRFASVYAWNRKRISNCVADYSVLYNS	33
673	705	SYQTQTNSPRRARSVASQSIIAYTMSLGAENSV	33
129	161	KVCEFQFCNDPFLGVYYHKNNKSWMESEFRVYS	33
53	85	DLFLPFFSNVTWFHAIHVSGTNGTKRFDNPVLP	33
1030	1062	SECVLGQSKRVDFCGKGYHLMSFPQSAPHGVVF	33
762	794	QLNRALTGIAVEQDKNTQEVFAQVKQIYKTPPI	33
165	197	NCTFEYVSQPFLMDLEGKQGNFKNLREFVFKNI	33
1081	1113	ICHDGKAHFPREGVFVSNGTHWFVTQRNFYEPQ	33
490	522	FPLQSYGFQPTNGVGYQPYRVVVLSFELLHAPA	33
806	838	LPDPSKPSKRSFIEDLLFNKVTLADAGFIKQYG	33
394	426	NVYADSFVIRGDEVRQIAPGQTGKIADYNYKLP	33
462	494	KPFERDISTEIYQAGSTPCNGVEGFNCYFPLQS	33
445	477	VGGNYNYLYRLFRKSNLKPFERDISTEIYQAGS	33
