## Supplementary Table 6 for "Country specific mutational profile of SARS-CoV-2 in pre- and post-international travel ban: Effect on vaccine efficacy"

### Sheet: Sheet1
Supplementary Table 6: The list of experimentally determined epitopes from which overlapped with one or more frequently mutated residues within the Spike protein. The mutations with corresponding countries where they were identified are listed. Highly mutated residues are highlighted.
Epitope start	Epitope end	Sequence	Mutations	Countries	Publication
553	564	TESNKKFLPFQQ	558	Czech Republic	Li et. al. (2020)
577	588	RDPQTLEILDIT	583	Czech Republic
583	594	EILDITPCSFGG	583	Czech Republic
607	618	QVAVLYQDVNCT	614 , 618	All; Poland
613	624	QDVNCTEVPVAI	614 , 618	All; Poland
619	630	EVPVAIHADQLT	626	Czech Republic, Denmark , Italy , Norway , Poland
625	636	HADQLTPTWRVY	626 , 632	Czech Republic, Denmark , Italy , Norway , Poland ; New Zealand
631	642	PTWRVYSTGSNV	632, 639	New Zealand ; Italy
637	648	STGSNVFQTRAG	639	Italy
643	654	FQTRAGCLIGAE	654	Latvia , Ireland
649	660	CLIGAEHVNNSY	654	Latvia , Ireland
667	678	GAGICASYQTQT	675 , 677	Germany ; Sweden , UAE
673	684	SYQTQTNSPRRA	675 , 677 , 681	Germany ; Sweden , UAE ; New Zealand
764	775	NRALTGIAVEQD	769	Denmark
1256	1267	FDEDDSEPVLKG	1259	Poland
26	30	PAYTN	27	Latvia	Wang et. al. (2020)
456	460	FRKSN	459	Czech Republic
473	487	YQAGSTPCNGVEGFN	477 , 483 , 486	European countries , Australia; UAE ; Netherlands	Musico et. al. (2020)
79	93	FDNPVLPFNDGVYFA	80 , 90	France , Germany , Ireland , Norway , Switzerland; Norway , Switzerland
671	685	CASYQTQTNSPRRAR	675 , 677 , 681	Germany ; Sweden , UAE ; New Zealand
459	473	SNLKPFERDISTEIY	459	Czech Republic
553	570	TESNKKFLPFQQFGRDIA	558	Czech Republic	Poh et. al. (2020)
269	277	YLQPRTFLL	272	Germany, Italy, Netherlands	Shomuradova et. al. (2020)
554	573	ESNKKFLPFQQFGRDIADTT	558	Czech Republic	Yi et. al. (2020)
574	593	DAVRDPQTLEILDITPCSFG	583	Czech Republic
654	673	EHVNNSYECDIPIGAGICAS	654	Latvia , Ireland
1146	1165	DSFKEELDKYFKNHTSPDVD	1162 , 1163	Portugal ; Spain
553	571	TESNKKFLPFQQFGRDIAD	558	Czech Republic	Mishra (2020)
573	591	TDAVRDPCTLEILDITPCS	583	Czech Republic
607	633	QVAVLYQDVNCTLVPVAIIADQLTPTW	614 , 618 , 626 , 632	All ; Poland ; Czech Republic , Norway , Denmark , Italy ; New Zealand
671	687	CASYQTQTNSPRRARSV	675 , 677 , 681	Germany ; Sweden , UAE ; New Zealand
684	706	ARSVASQSIAYTMSLGAENSVA	688	South Africa
765	785	RALTGIAVEODKNTOEVFAOV	769	Denmark
1143	1165	PELDSFKEELDKYFKNHTSPDVD	1162 , 1163	Portugal ; Spain
1161	1177	SPDVDLGDISGASVV	1162 , 1163 , 1167 , 1176	Portugal ; Spain ; Spain ; Brazil , Japan
