## Supplementary Table 7 for "Country specific mutational profile of SARS-CoV-2 in pre- and post-international travel ban: Effect on vaccine efficacy"

### Sheet: Sheet2
Supplementary Table 7: Bi-monthly frequencies of the additional Spike protein mutations (frequencies between 2 to 10%) which overlapped with the experimentally predicted epitopes. The mutations which were seen to be increasing as of October are highlighted in red.
		January-February		March-April		May-June		July-August		September-October
Mutation	Country	Freq	N	Freq	N	Freq	N	Freq	N	Freq	N
S_K558N	Czech Republic	0	1	0	67	0	15	17.8571	28	0.952381	105
S_E583D	Czech Republic	0	1	0	67	20	15	0	28	0	105
S_T618I	Poland	NaN	0	0	124	5.05051	99	NaN	0	0	2
S_A626S	Czech Republic	0	1	0	67	0	15	21.4286	28	3.80952	105
S_A626S	Denmark	0	2	0	1462	0	524	4.66321	1930	5.63408	5094
S_A626S	Italy	0	94	0.169205	591	0	124	0	34	15.7895	19
S_A626S	Norway	0	7	0	61	0	51	2.63158	228	19.457	221
S_A626S	Poland	NaN	0	0	124	0	99	NaN	0	100	2
S_T632I	New Zealand	0	1	0	490	0	12	0	118	11.6071	112
S_G639S	Italy	0	94	0	592	0	124	0	34	10.5263	19
S_E654K	Latvia	NaN	0	0	45	0	18	12.1951	82	0	54
S_E654A	Ireland	0	1	0	267	0	37	0	200	5.52995	217
S_Q675H	Germany	0	33	0	515	0	122	0	38	6.17284	81
S_Q677H	Sweden	0	7	0.194552	514	1.38249	217	2.45902	122	3.9604	101
S_Q677H	United Arab Emirates	0	29	0	101	0	62	11.7647	17	8.82353	34
S_P681H	New Zealand	0	1	0	489	0	12	0	117	6.12245	98
S_A688V	South Africa	NaN	0	0	161	5.86592	358	3.71936	1183	1.77515	507
S_G769V	Denmark	0	2	0.341297	1465	0	525	1.86432	1931	3.57143	5096
S_D1259Y	Poland	NaN	0	0	124	3.06122	98	NaN	0	0	2
S_A27V	Latvia	NaN	0	0	45	0	18	4.87805	82	0	54
S_V483A	United Arab Emirates	0	29	0	101	0	62	0	17	8.82353	34
S_F486L	Netherlands	0	16	0.26264	1523	0.84317	593	14.0957	376	11.4192	613
S_D80Y	France	0	29	0	1287	0	109	12.7796	313	7.40741	297
S_D80Y	Germany	0	33	0.389105	514	0	122	5.71429	35	2.5	80
S_D80Y	Ireland	0	1	0	269	0	37	0.490196	204	4.16667	216
S_D80Y	Norway	0	7	0	61	0	50	6.57895	228	8.59728	221
S_D80Y	Switzerland	0	29	0.12747	1569	0	162	6.45586	759	2.1601	787
S_V90F	Norway	0	7	0	61	0	50	6.14035	228	7.69231	221
S_V90F	Switzerland	0	29	0	1569	0	161	0.131579	760	6.11465	785
S_P272L	Germany	0	33	0	452	0	110	0	38	16.0494	81
S_P272L	Italy	0	94	0	592	0	123	8.82353	34	21.0526	19
S_P272L	Netherlands	0	16	0	1509	0	593	0.265957	376	8.83797	611
S_P1162S	Portugal	NaN	0	0	1497	10.5634	142	NaN	0	NaN	0
S_D1163Y	Spain	0	23	0.0509295	3927	0.286533	349	4.86891	267	11.1111	585
S_G1167V	Spain	0	23	0.381971	3927	0.571429	350	2.64151	265	7.70548	584
S_V1176F	Brazil	0	5	32.1613	967	26.087	138	42.8571	28	NaN	0
S_V1176F	Japan	0	133	0	537	6.66667	75	1.92308	156	0	7
