## Supplementary Table 8 for "Country specific mutational profile of SARS-CoV-2 in pre- and post-international travel ban: Effect on vaccine efficacy"

### Sheet: Sheet1
Supplementary Table 8: The list of computationally predicted S protein epitopes, which overlapped with one or more frequently mutated residues. The mutations with corresponding countries where they were identified are listed. Highly mutated residues are highlighted.
Epitope IEDB_ID (He et. al.)	start	end	Positions_with_mutations	Countries
7217	15	44	18 , 22 , 27	Ireland , Norway , UK ; Mexico ; Latvia
72205	36	53	49	Spain
43145	162	178	174	Spain
100316	162	179	174	Spain
99918	166	178	174	Spain
25382	195	226	215 , 222	Netherlands ; Most European countries
7066	291	325	314	Netherlands
36815	299	315	314	Netherlands
33305	304	321	314	Netherlands
12417	307	323	314	Netherlands
30987	310	317	314	Netherlands
30988	310	329	314	Netherlands
61598	371	387	384	New Zealand
15903	373	389	384	New Zealand
7383	379	395	384	New Zealand
6333	525	566	529 , 547 , 558	France , Poland , Czech Republic
6334	525	574	529 , 547 , 558	France , Poland , Czech Republic
36579	533	549	547	Poland
46379	641	657	654	Latvia , Ireland
1460	647	663	654	Latvia , Ireland
100711	647	664	654	Latvia , Ireland
37758	683	699	688	South Africa
873061	722	739	723 , 731 , 732	Ireland ; China ; Mexico
49968	728	746	731 , 732	China ; Mexico
874104	729	745	731 , 732	China ; Mexico
6011	749	771	769	Denmark
39023	754	770	769	Denmark
53202	1019	1035	1020 , 1027	Canada ; Germany
462	1025	1041	1027	Germany
54989	1073	1089	1073 , 1078 , 1084	Portugal ; Norway , Peru ; Portugal
46822	1079	1111	1084 , 1101 , 1104	Portugal ; UAE ; Poland
18161	1095	1110	1101 , 1104	UAE ; Poland
532052	1099	1113	1101 , 1104	UAE ; Poland
100537	1101	1115	1101 , 1104	UAE ; Poland
50058	1213	1229	1228 , 1229	Mexico ; Czech Republic
25293	1221	1237	1229 , 1237	Czech Republic ; UAE
42999	1229	1245	1229 , 1237	Czech Republic ; UAE
36856	1244	1260	1249 , 1252, 1259	Singapore ; Belgium ; Poland
Epitope Cluster No (Cun et. al.)	start	end	Positions_with_mutations	Countries
29.1	77	86	80	France , Germany , Ireland , Norway , Switzerland
25.1	84	92	90	Norway , Switzerland
18.1	97	106	98	Belgium , Czech Republic , Denmark , Germany , Netherlands , New Zealand
10.1	133	144	138	Czech Republic , Singapore
7.1	151	160	152 , 153	Kenya ; Canada , Italy , Portugal
23.1	151	159	152 , 153	Kenya ; Canada , Italy , Portugal
20.1	168	176	174	Spain
26.1	248	256	252 , 253	Portugal ; USA
16.1	258	266	258 , 262	New Zealand ; Germany , Italy , Netherlands , UK
2.1	264	279	272	Germany , Italy , Netherlands
24.1	312	321	314	Netherlands
33.1	452	461	452 , 459	Netherlands ; Czech Republic
15.1	634	643	639	Italy
32.1	636	644	639	Italy
11.1	686	695	688	South Africa
22.1	1057	1070	1068	Australia
9.1	1101	1110	1101 , 1104	UAE ; Poland
Epitope (Yarmarkovich et. al.)	start	end	Positions_with_mutations	Countries
S_53	53	85	54, 70, 75, 80	India ; Canada , Netherlands ; New Zealand ; France , Germany , Ireland , Norway , Switzerland
S_129	129	161	138 , 152, 153	Czech Republic , Singapore ; Kenya ; Canada , Italy , Portugal
S_165	165	197	174	Spain
S_252	252	284	252 , 253 , 258 , 262 , 272	Portugal ; USA ; New Zealand ; Germany , Italy , Netherlands , UK ; Germany , Italy , Netherlands
S_445	445	477	452 , 459 , 477	Netherlands ; Czech Republic ; Australia , Most European countries
S_462	462	494	477 , 483 , 486	Australia , Most European countries ; UAE ; Netherlands
S_490	490	522	520	Denmark
S_673	673	705	675 , 677 , 681 , 688	Germany ; Sweden , UAE ; New Zealand ; South Africa
S_762	762	794	769	Denmark
S_1081	1081	1113	1084 , 1101 , 1104	Portugal ; UAE ; Poland
S_1205	1205	1237	1228 , 1229 , 1237	Mexico ; Czech Republic ; UAE
