## Supplementary Table 9 for "Country specific mutational profile of SARS-CoV-2 in pre- and post-international travel ban: Effect on vaccine efficacy"

### Sheet: Supplementary_Table6
Supplementary Table 9: The additional Spike protein mutations which had frequencies ≥ 2% as observed in the period of September-October. The mutations previously dealt with in the earlier sections have not been listed here.
Mutation	country	Freq (Sep-Oct)	No of sequences	Mutation
S_L8F	New Zealand	2.77778	108	L8F
S_Q14K	Singapore	4.30107	93	Q14K
S_T20I	Singapore	3.26087	92	T20I
S_T29I	Bangladesh	7.14286	14	T29I
S_T33I	Singapore	2.15054	93	T33I
S_I68T	Bangladesh	7.14286	14	I68T
S_T73I	Belgium	4.9505	303	T73I
S_L179F	Japan	28.5714	7	L179F
S_E180G	Russia	2.28137	263	E180G
S_Q183H	Singapore	2.15054	93	Q183H
S_N211S	United Arab Emirates	2.94118	34	N211S
S_R214H	United Arab Emirates	2.94118	34	R214H
S_S256L	Ireland	3.01507	199	S256L
S_G257S	Canada	8.33333	24	G257S
S_G257D	Belgium	2.91971	137	G257D
S_G261R	Australia	2.73598	731	G261R
S_P330S	Latvia	3.7037	54	P330S
S_N440K	Singapore	4.30107	93	N440K
S_N440K	India	3.36135	119	N440K
S_N440K	China	2.77778	36	N440K
S_Y453F	Denmark	6.16533	5093	Y453F
S_F486L	Netherlands	11.4192	613	F486L
S_A575S	United Arab Emirates	5.88235	34	A575S
S_H625Y	United Arab Emirates	5.88235	34	H625Y
S_S673T	Switzerland	4.82233	788	S673T
S_N679K	Bangladesh	7.14286	14	N679K
S_S698L	Australia	2.60417	960	S698L
S_A701V	Australia	2.1875	960	A701V
S_N751S	United Arab Emirates	5.88235	34	N751S
S_Q779L	Norway	4.0724	221	Q779L
S_E780Q	USA	6.33886	3376	E780Q
S_P812S	New Zealand	2.67857	112	P812S
S_I834T	Germany	3.7037	81	I834T
S_A845S	Latvia	5.55556	54	A845S
S_K854N	Bangladesh	7.14286	14	K854N
S_A879S	Spain	2.04778	586	A879S
S_Q913H	Japan	14.2857	7	Q913H
S_S929I	United Arab Emirates	5.88235	34	S929I
S_S939F	South Africa	2.37154	506	S939F
S_S943P	India	4.46429	112	S943P
S_L1063F	Latvia	3.7037	54	L1063F
S_G1085A	USA	3.39834	3384	G1085A
S_T1117I	Russia	3.04182	263	T1117I
S_P1263L	China	2.5	40	P1263L
